# Understanding the potential contribution of polygenic risk scores to the prediction of gestational and type 2 diabetes in women from British Pakistani and Bangladeshi groups: a cohort study in Genes and Health

**DOI:** 10.1101/2025.01.15.25320604

**Authors:** Julia Zöllner, Binur Orazumbekova, Sam Hodgson, Genes and Health Research Team, David A. van Heel, Stamatina Iliodromiti, Moneeza Siddiqui, Rohini Mathur, Sarah Finer, Jen Jardine

## Abstract

**Background:** British Pakistani and Bangladeshi women have disproportionately high rates of gestational diabetes mellitus (GDM), with prevalence estimates up to three times higher than in the general population. They are also at increased risk of progressing to type 2 diabetes, leading to significant health complications. Despite this, predictive models tailored to this high-risk, yet understudied group are lacking.

**Objectives:** To investigate whether combining genetic and traditional clinical data improves risk prediction of GDM and progression to type 2 diabetes among British Pakistani and Bangladeshi women. We hypothesized that incorporating polygenic risk scores (PRS) would enhance the predictive accuracy of existing models.

**Study Design:** An observational cohort study utilizing the Genes & Health dataset, which includes comprehensive electronic health records. Women who gave birth between 2000 and 2023, both with and without a history of GDM, were included. Controls were defined as women without a GDM diagnosis during this period but who had a birth record. A total of 117 type 2 diabetes or GDM PRS were tested to determine the optimal PRS based on predictive performance metrics. The best-performing PRS was integrated with clinical variables for statistical analyses, including descriptive statistics, chi-square tests, logistic regression, and receiver operating characteristic curve analysis.

**Results:** Of 13,489 women with birth records, 10,931 were included in the analysis, with 29.3% developing GDM. Women with GDM were older (mean age 31.7 years, p < 0.001) and had a higher BMI (mean 28.4 kg/m², p < 0.001) compared to controls. The optimal PRS demonstrated a strong association with GDM risk; women in the highest PRS decile had significantly increased odds of developing GDM (OR 5.66, 95% CI [4.59, 7.01], p = 3.62 × 10⁻). Furthermore, the risk of converting from GDM to type 2 diabetes was 30% in the highest PRS decile, compared to 19% among all GDM cases and 11% in the lowest decile. Incorporating genetic risk factors with clinical data improved the C-statistic for predicting type 2 diabetes following GDM from 0.62 to 0.67 (pL=L4.58L×L10⁻L), indicating better model discrimination.

**Conclusion:** The integration of genetic assessment with traditional clinical factors significantly enhances risk prediction for British Pakistani and Bangladeshi women at high risk of developing type 2 diabetes after GDM. These findings support the implementation of targeted interventions and personalized monitoring strategies in this high-risk population. Future research should focus on validating these predictive models in external cohorts and exploring their integration into clinical practice to improve health outcomes.

**AJOG at a glance:**

- *Why was this study conducted?* To understand the contribution of polygenic risk scores in predicting gestational diabetes and subsequent type 2 diabetes in women of British Pakistani and Bangladeshi descent.
- *What are the key findings?* Women with higher genetic risk scores were found to have a significantly increased likelihood of developing gestational diabetes and type 2 diabetes.
- *What does this study add to what is already known* This research enhances understanding of how genetic factors can improve risk prediction in high-risk populations, potentially informing targeted preventive strategies.
