## Supplemental table 1 for "Understanding the potential contribution of polygenic risk scores to the prediction of gestational and type 2 diabetes in women from British Pakistani and Bangladeshi groups: a cohort study in Genes and Health"

	ICD-10	OPCS	SNOMED	Description
GDM	O244			Diabetes mellitus arising in pregnancy
			11687002�	Gestational diabetes mellitus (disorder)
Any birth	Z370		3950001	Birth
	Z371		384729004	Delivery of vertex presentation
	Z372		384730009	Delivery of cephalic presentation
	Z373		364587008	Birth outcome
	Z374		302080006	Finding of birth outcome
	Z375		289256000	Mother delivered
	Z376		288265000	Born after precipitate delivery
	Z377		288266004	Born after induced labor
	Z379		274127000	Abnormal delivery
	O80		274128005	Brow delivery
	O81		274129002	Face delivery
	O82		199595002	Labor and delivery complication by meconium in amniotic fluid
	O83		199596001	Labor and delivery complicated by fetal heart rate anomaly with meconium in amniotic fluid
	O84		199597005	Labor and delivery complicated by biochemical evidence of fetal stress
			169836001	Birth of child
			16819009	Delivery of face presentation
			118215003	Delivery finding
			10745001	Delivery of transverse presentation
Any live birth	Z370		281050002	Livebirth
	Z372		25192009	Premature birth of fraternal twins, both living
	Z373		169826009	Single live birth
	Z375		169828005	Twins - both live born
	Z376		169831006	Triplets - all live born
			15467003	Term birth of identical twins, both living
			1.51441E+14	Twin live born in hospital by vaginal delivery
			10760701000119100	Quadruplets, all live born
			10760781000119100	Quintuplets, all live born
			10760861000119100	Sextuplets, all live born
Any stillbirth	Z371		9.21611E+14	Intrapartum stillbirth
	Z373		84382006	Premature birth of fraternal twins, both stillborn
	Z374		83121003	Term birth of fraternal twins, both stillborn
	Z377		72543004	Stillbirth of immature fetus, sex undetermined (500-999 gms.)
			77814006	Stillbirth of premature male (1000-2499 gms.)
			762612009	Quadruplets with all four stillborn
			762613004	Quintuplets with all five stillborn
			762614005	Sextuplets with all six stillborn
			70112005	Stillbirth of mature female (2500 gms. or more)
			54650005	Premature birth of stillborn twins
			52942000	Term birth of stillborn twins
			408796008	Stillbirth - unknown if fetal death intrapartum or prior to labor
			3798002	Premature birth of identical twins, both stillborn
			38257001	Term birth of identical twins, one living, one stillborn
			35608009	Stillbirth of immature male (500-999 gms.)
			30165006	Premature birth of fraternal twins, one living, one stillborn
			28996007	Stillbirth of premature female (1000-2499 gms.)
			237361005	Antepartum fetal death
			237362003	Intrapartum fetal death
			237364002	Stillbirth
			237365001	Fresh stillbirth
			237366000	Macerated stillbirth
			22514005	Term birth of fraternal twins, one living, one stillborn
			169827000	Single stillbirth
			169829002	Twins - one still and one live born
			169830007	Twins - both stillborn
			169832004	Triplets - two live and one stillborn
			169833009	Triplets - one live and two stillborn
			169834003	Triplets - three stillborn
Any singleton birth	Z370		169826009	Single live birth
	Z371		169827000	Single stillbirth
Any multiple birth	Z372		87662006	Term birth of fraternal twins, both living
	Z373		86803008	Term birth of newborn quintuplets
	Z374		84382006	Premature birth of fraternal twins, both stillborn
	Z375		83121003	Term birth of fraternal twins, both stillborn
	Z376		8333008	Term birth of newborn triplets
	Z377		54650005	Premature birth of stillborn twins
	Z379		80224003	Multiple gestation with one OR more fetal malpresentations
			762612009	Quadruplets with all four stillborn
			762613004	Quintuplets with all five stillborn
			762614005	Sextuplets with all six stillborn
			702452007	Quadruplet birth
			702453002	Quintuplet birth
			702454008	Sextuplet birth
			52942000	Term birth of stillborn twins
			50758004	Term birth of newborn twins
			52483005	Term birth of newborn sextuplets
			45384004	Multiple birth
			3798002	Premature birth of identical twins, both stillborn
			38257001	Term birth of identical twins, one living, one stillborn
			34089005	Premature birth of newborn quadruplets
			34100008	Premature birth of identical twins, both living
			29997008	Premature birth of newborn triplets
			30165006	Premature birth of fraternal twins, one living, one stillborn
			281052005	Triplet birth
			28030000	Twin birth
			275429002	Delayed delivery of second twin
			25192009	Premature birth of fraternal twins, both living
			237321009	Delayed delivery of triplet
			237312008	Multiple delivery, function
			22514005	Term birth of fraternal twins, one living, one stillborn
			21987001	Delayed delivery of second of multiple births
			199860006	Delayed delivery of second twin, triplet etc
			199862003	Delayed delivery second twin - delivered
			199787003	Locked twins - delivered
			199380003	Multiple pregnancy with malpresentation - delivered
			199329004	Multiple delivery, all spontaneous
			199317008	Twin pregnancy - delivered
			199321001	Triplet pregnancy - delivered
			199325005	Quadruplet pregnancy - delivered
			17333005	Term birth of multiple newborns
			169828005	Twins - both live born
			169829002	Twins - one still and one live born
			169830007	Twins - both stillborn
			169831006	Triplets - all live born
			169832004	Triplets - two live and one stillborn
			169833009	Triplets - one live and two stillborn
			169834003	Triplets - three stillborn
			15467003	Term birth of identical twins, both living
			1.51441E+14	Twin live born in hospital by vaginal delivery
			13859001	Premature birth of newborn twins
			10760661000119100	Triplets, some live born
			10760701000119100	Quadruplets, all live born
			10760741000119100	Quadruplets, some live born
			10760781000119100	Quintuplets, all live born
			10760821000119100	Quintuplets, some live born
			10760861000119100	Sextuplets, all live born
			10760901000119100	Sextuplets, some live born
Any vaginal birth		R231	700000006	Vaginal delivery of fetus
		R232	40219000	Delivery by Malstrom's extraction with episiotomy
		R238	237313003	Vaginal delivery following previous cesarean section
		R239	22633006	Vaginal delivery, medical personnel present
		R249
		R211
		R212
		R213
		R214
		R215
		R218
		R219
		R221		High vacuum delivery
		R222
		R223
		R228
		R229
Any caesarean birth	O820	R171	84195007	Classical cesarean section
	O821	R172	788180009	Lower uterine segment cesarean section
	O828	R178	736018001	Elective upper segment cesarean section with bilateral tubal ligation
	O829	R179	736020003	Emergency upper segment cesarean section with bilateral tubal ligation
		R181	736026009	Elective lower segment cesarean section with bilateral tubal ligation
		R182	736118004	Emergency lower segment cesarean section with bilateral tubal ligation
		R188	724489002	Preterm delivery following Cesarean section
		R189	712653003	Delivery by cesarean section for footling breech presentation
			712654009	Delivery by cesarean section for breech presentation
			712655005	Delivery by cesarean section for flexed breech presentation
			709004006	Emergency lower segment cesarean section with inverted T incision
			450483001	Cesarean section through inverted T shaped incision of uterus
			450484007	Cesarean section through J shaped incision of uterus
			41059002	Cesarean hysterectomy
			398307005	Low cervical cesarean section
			302253005	Delivered by cesarean section - pregnancy at term
			302254004	Delivered by cesarean delivery following previous cesarean delivery
			274130007	Emergency cesarean section
			236985002	Emergency lower segment cesarean section
			236986001	Emergency upper segment cesarean section
			236987005	Emergency cesarean hysterectomy
			236988000	Elective cesarean hysterectomy
			236989008	Abdominal delivery for shoulder dystocia
			236990004	Postmortem cesarean section
			236991000	Operation to facilitate delivery
			200144004	Deliveries by cesarean
			200146002	Cesarean delivery - delivered
			200147006	Cesarean section - pregnancy at term
			200148001	Delivery by elective cesarean section
			200149009	Delivery by emergency cesarean section
			200150009	Delivery by cesarean hysterectomy
			200151008	Cesarean section following previous cesarean section
			199331008	Multiple delivery, all by cesarean section
			177141003	Elective cesarean section
			177142005	Elective upper segment cesarean section
			177143000	Elective lower segment cesarean section
			11466000	Cesarean section
Any instrumental birth		R211	89346004	Delivery by Kielland rotation
		R212	89849000	High forceps delivery
		R213	734275002	Delivery by outlet vacuum extraction
		R214	734276001	Delivery by mid-vacuum extraction
		R215	71166009	Forceps delivery with rotation of fetal head
		R218	61586001	Delivery by vacuum extraction
		R219	62508004	Mid forceps delivery
		R221	45718005	Vaginal delivery with forceps including postpartum care
		R222	30476003	Barton's forceps delivery
		R223	302383004	Forceps delivery
		R228	29613008	Delivery by double application of forceps
		R229	275168001	Neville-Barnes forceps delivery
			275169009	Simpson's forceps delivery
			271368004	Delivered by low forceps delivery
			271369007	Delivered by mid-cavity forceps delivery
			267278005	Deliveries by vacuum extractor
			265639000	Midforceps delivery without rotation
			25828002	Mid forceps delivery with episiotomy
			26313002	Delivery by vacuum extraction with episiotomy
			236974004	Instrumental delivery
			236975003	Nonrotational forceps delivery
			236976002	Outlet forceps delivery
			236977006	Forceps delivery, face to pubes
			236978001	Forceps delivery to the aftercoming head
			200130005	Forceps delivery - delivered
			200133007	Delivery by combination of forceps and vacuum extractor
			200134001	Delivered by mid-cavity forceps with rotation
			200138003	Vacuum extractor delivery - delivered
			199330009	Multiple delivery, all by forceps and vacuum extractor
			18625004	Low forceps delivery
			17860005	Low forceps delivery with episiotomy
			177161009	Forceps cephalic delivery
			177162002	High forceps cephalic delivery with rotation
			177164001	Midforceps cephalic delivery with rotation
			177167008	Barton forceps cephalic delivery with rotation
			177168003	DeLee forceps cephalic delivery with rotation
			177170007	Piper forceps delivery
			177173009	High vacuum delivery
			177174003	Low vacuum delivery
			177175002	Vacuum delivery before full dilation of cervix
			15413009	High forceps delivery with episiotomy
			10761101000119100	Vacuum assisted vaginal delivery
Any unassisted vaginal birth		R231	48782003	Delivery normal
		R232	309469004	Spontaneous vertex delivery
		R238	288209009	Normal delivery - occipitoanterior
		R239	199329004	Multiple delivery, all spontaneous
		R249	199314001	Normal delivery but ante- or post- natal conditions present
			177179008	Cephalic vaginal delivery with abnormal presentation of head at delivery without instrument
			177180006	Manipulative cephalic vaginal delivery with abnormal presentation of head at delivery without instrument
			177181005	Non-manipulative cephalic vaginal delivery with abnormal presentation of head at delivery without instrument
			177184002	Normal delivery procedure
			177185001	Water birth delivery
			169961004	Normal birth
Any breech birth		R191	417121007	Breech extraction
		R198	416055001	Total breech extraction
		R199	38479009	Frank breech delivery
		R201	359940006	Partial breech extraction
		R202	359943008	Partial breech delivery
		R208	306727001	Breech presentation, delivery, no version
		R209	302382009	Breech extraction with internal podalic version
			271370008	Deliveries by breech extraction
			271373005	Deliveries by spontaneous breech delivery
			237311001	Breech delivery
			236982004	Delivery of the after coming head
			236978001	Forceps delivery to the aftercoming head
			236980007	Groin traction at breech delivery
			200142000	Breech extraction - delivered
			177152009	Breech extraction delivery with version
			177157003	Spontaneous breech delivery
			177158008	Assisted breech delivery
Any term birth			9343003	Term birth of newborn female
			90968009	Prolonged pregnancy
			87527008	Term pregnancy
			52942000	Term birth of stillborn twins
			698717006	Preterm spontaneous labor with term delivery
			302253005	Delivered by cesarean section - pregnancy at term
			23667007	Term pregnancy delivered
			21127004	Term birth of newborn male
			21243004	Term birth of newborn
			200147006	Cesarean section - pregnancy at term
			199063009	Post-term pregnancy - delivered
			112071002	Postmature pregnancy delivered
Any preterm birth	O601		77814006	Stillbirth of premature male (1000-2499 gms.)
	O603		724488005	Preterm delivery following induction of labor
			724489002	Preterm delivery following Cesarean section
			72543004	Stillbirth of immature fetus, sex undetermined (500-999 gms.)
			698716002	Preterm spontaneous labor with preterm delivery
			59403008	Premature birth of newborn female
			54650005	Premature birth of stillborn twins
			4886009	Premature birth of newborn male
			3798002	Premature birth of identical twins, both stillborn
			367494004	Premature birth of newborn
			35608009	Stillbirth of immature male (500-999 gms.)
			34089005	Premature birth of newborn quadruplets
			34100008	Premature birth of identical twins, both living
			29997008	Premature birth of newborn triplets
			30165006	Premature birth of fraternal twins, one living, one stillborn
			28996007	Stillbirth of premature female (1000-2499 gms.)
			282020008	Premature delivery
			25192009	Premature birth of fraternal twins, both living
			13859001	Premature birth of newborn twins
			10761141000119100	Preterm labor in second trimester with preterm delivery in second trimester
			10761191000119100	Preterm labor in third trimester with preterm delivery in third trimester
			10761241000119100	Preterm labor with preterm delivery
			102503000	Well premature newborn
			102504006	Well premature male newborn
			102505007	Well premature female newborn
